# Multiomics machine learning identifies inflammation molecular pathways in prodromal Alzheimer’s Disease

**DOI:** 10.1101/2023.03.02.23286674

**Authors:** Alicia Gómez-Pascual, Talel Naccache, Jin Xu, Kourosh Hooshmand, Asger Wretlind, Martina Gabrielli, Marta Tiffany Lombardo, Liu Shi, Noel J. Buckley, Betty M. Tijms, Stephanie J. B. Vos, Mara ten Kate, Sebastiaan Engelborghs, Kristel Sleegers, Giovanni B. Frisoni, Anders Wallin, Alberto Lleó, Julius Popp, Pablo Martinez-Lage, Johannes Streffer, Frederik Barkhof, Henrik Zetterberg, Pieter Jelle Visser, Simon Lovestone, Lars Bertram, Alejo J. Nevado-Holgado, Alice Gualerzi, Silvia Picciolini, Petroula Proitsi, Claudia Verderio, Juan A. Botía, Cristina Legido-Quigley

## Abstract

Mild Cognitive Impairment (MCI) is a phase that can precede Alzheimer’s Disease (AD). To better understand the molecular mechanisms underlying conversion from MCI to AD, we applied a battery of machine learning algorithms on 800 samples from the EMIF-AD MBD study. The cohort comprised participants diagnosed as 230 normal cognition (NC), 386 MCI (with longitudinal data on AD conversion or remaining stable) and 184 AD-type dementia. Data consisted of metabolites (n=540) and proteins (n=3630) measured in plasma coupled to clinical data (n=26). Multiclass models selected oleamide, MMSE and the priority language as the most confident features while MCI conversion models selected pTau, tTau and JPH3, CFP, SNCA and PI15 proteins. These proteins selected for MCI conversion have been previously associated with AD-related phenotype. Oleamide, a possible anti-inflammatory, prompted in-vitro experiments in rodent microglia. The results demonstrated that disease-associated microglia synthesize oleamide which were excreted in vesicles. In addition, plasma vesicles extracted from participants with AD showed elevated oleamide levels compared to controls (P<0.05). This study uncovered MCI conversion pathways that involve inflammation, neuronal regulation and protein degradation.

**Graphical abstract:** 
