## Supplementary table 1 for "Multiomics machine learning identifies inflammation molecular pathways in prodromal Alzheimer’s Disease"

### Sheet: Proteins
LR	SVM	RF	MLP
MMSE	MMSE	MMSE	PriorityMemoryDelayedZscore
PriorityLanguageZscore	PriorityLanguageZscore	PriorityMemoryDelayedZscore	AMYLOIDstatus
PriorityMemoryDelayedZscore	PriorityAttentionZscore	PriorityLanguageZscore	Q95897
PriorityAttentionZscore	PriorityMemoryDelayedZscore	PriorityExecutiveZscore	Q99988
PriorityMemoryImmediateZscore	Q9BWV2	P37837	O14788
Ttau_ASSAY_Zscore	Ttau_ASSAY_Zscore	PriorityAttentionZscore	PriorityAttentionZscore
PriorityVisuoconstructionZscore	Q15113	PriorityMemoryImmediateZscore	P17948
PriorityExecutiveZscore	Q01484	AB_Zscore	Q08830
AMYLOIDstatus	PriorityMemoryImmediateZscore	P10253	P55773_2
Q86Y29	Q86Y29	P26447	Q9NRJ3
P0C0P6	Thickness_average	AMYLOIDstatus	Q9UJQ7
Q15113	Q9BUN8	Eduy_IMP	O95445_2
P07477	P10082	Q16627	P00751
Eduy_IMP	PriorityVisuoconstructionZscore	Q9HCN8	Q15582
P01024_3	P07477	Q7Z4V5	P55773
P0DMV8	Thickavg_ADsign	P55010	Q8N695
P05090	Q9HB90	P10643	O14683
Gender	O15296	O00548	P08397
Q9H3T2	P05090	Q9H3T2	P04424
Lhippo_FS_adj	O60238	QBIX19	PriorityLanguageZscore

### Sheet: Metabolites
LR	SVM	RF	MLP
oleamide	MMSE	MMSE	PriorityMemoryDelayedZscore
linoleamide..18.2n6.	PriorityLanguageZscore	PriorityMemoryDelayedZscore	PriorityLanguageZscore
methionine.sulfoxide	oleamide	PriorityMemoryImmediateZscore	MMSE
PriorityLanguageZscore	glycosyl.N.tricosanoyl.sphingadienine..d18.2.23.0..	Hippo_sum_FS_adj	PriorityAttentionZscore
MMSE	N1.methylinosine	AB_Zscore	oleamide
N1.methylinosine	ximenoylcarnitine..C26.1..	PriorityLanguageZscore	AMYLOIDstatus
glycosyl.N.tricosanoyl.sphingadienine..d18.2.23.0..	X3.hydroxyhippurate	Local_PTAU	methionine.sulfoxide
serotonin	cysteine.glutathione.disulfide	Ptau_ASSAY_Zscore	N.acetylserine
heptanoate..7.0	PriorityVisuoconstructionZscore	oleamide	X3.phenylpropionate..hydrocinnamate.
taurodeoxycholate	oleoyl.ethanolamide	AMYLOIDstatus	serotonin
X1.palmitoyl.2.stearoyl.GPC..16.0.18.0.	citrulline	Ttau_ASSAY_Zscore	indoleacetylglutamine
N.acetylaspartate..NAA.	beta.citrylglutamate	PriorityAttentionZscore	N.acetylvaline
glycerophosphorylcholine..GPC.	AB_Zscore	Local_TTAU	cysteine.s.sulfate
X3.hydroxyhippurate	adenine	iminodiacetate..IDA.	X2.methylbutyrylcarnitine..C5.
ximenoylcarnitine..C26.1..	methionine.sulfoxide	aspartate	tyramiine.O.sulfate
threonate	ceramide..d16.1.24.1..d18.1.22.1..	PriorityVisuoconstructionZscore	N.acetylhistidine
X3.methyl.catechol.sulfate..1.	glycerophosphorylcholine..GPC.	Rhippo_FS_adj	Ttau_ASSAY_Zscore
X2.oxoarginine.	X4.allylphenol.sulfate	Central_CSF_NFL	Gender
Eduy_IMP	gamma.glutamylthreonine	X1..1.enyl.oleoyl..GPE..P.18.1..	iminodiacetate..IDA.
etiocholanolone.glucuronide	X2.aminooctanoate	X5.methylthioadenosine..MTA.	glycerol

### Sheet: MCIconversion
LR	SVM	RF	MLP
Ttau_ASSAY_Zscore	Q9NS68	Local_TTAU	Ttau_ASSAY_Zscore
Local_TTAU	Ttau_ASSAY_Zscore	O75830	P01298
P01298	O43692	O43692	Ptau_ASSAY_Zscore
Ptau_ASSAY_Zscore	P37840	Q5T7V8	Q8N6K0
5.dodecenoate..12.1n7	P01298	Q7Z6M1	Q9NS68
O43692	Ptau_ASSAY_Zscore	kynurenate	Local_PTAU
P07333	P30533.1	P37840	P27918
Q9NS68	Q8N554	Q96N21	P37840
Q8WXH2	Q8N6K0	Q8N554	Local_TTAU
P27918	Q6P4F1	Q8NDV2	Q8N9N8
P43155	Local_PTAU	P13501	O43692
AMYLOIDstatus	Q8WXH2	Q8WXH2	Q15742
P30533.1	Q15742	P27918	P04054
Q9H0H5	Local_TTAU	P43155	Q6P4F1
P11309	P27918	5.dodecenoate..12.1n7	N.acetylglycine
AB_Zscore	P43155	Q9BUV0	P07333
P37840	O75830	O14896	Q8TBY0
P04054	Q9BUV0	PriorityMemoryImmediateZscore	Q8WXH2
Q53RT3.1	P04054	Local_PTAU	Q99665
Local_PTAU	P08758	Ttau_ASSAY_Zscore	P08758
